# PheWAS and cross-disorder analyses reveal genetic architecture, pleiotropic loci and phenotypic correlations across 11 autoimmune disorders

**DOI:** 10.1101/2022.10.16.22281127

**Authors:** Apostolia Topaloudi, Pritesh Jain, Melanie B. Martinez, Josephine K. Bryant, Grace Reynolds, Petros Drineas, Peristera Paschou

## Abstract

Autoimmune diseases (ADs) are a group of more than 80 heterogeneous disorders that occur when there is a failure in the self-tolerance mechanisms triggering self-attacking autoantibodies. Most autoimmune disorders are polygenic and associated with genes in the human leukocyte antigen (HLA) region. However, additional non-HLA genes are also found to be associated with different ADs, and often these are also implicated in more than one disorder. Previous studies have observed associations between various health-related and lifestyle phenotypes and ADs. Polygenic risk scores (PRS) allow the calculation of an individual’s genetic liability to a phenotype and are estimated as the sum of the risk alleles weighted by their effect sizes in a genome-wide association study (GWAS). Here, for the first time, we conducted a comparative PRS-PheWAS analysis for 11 different ADs (Celiac Disease, Juvenile Idiopathic Arthritis, Multiple Sclerosis, Myasthenia Gravis, Primary Sclerosing Cholangitis, Psoriasis, Rheumatoid Arthritis, Systemic Lupus Erythematosus, Type 1 Diabetes, Vitiligo Early Onset, Vitiligo Late Onset) and 3,281 outcomes available in the UK Biobank that cover a wide range of lifestyle, socio-demographic and health-related phenotypes. We also explored the genetic relationships of the studied ADs, estimating their genetic correlation and performing cross-disorder GWAS meta-analyses for the identified AD clusters. In total, we observed 554 outcomes significantly associated with at least one disorder PRS, and 300 outcomes were significant after variants in the HLA region were excluded from the PRS calculations. Based on the genetic correlation and genetic factor analysis, we observed five genetic factors among studied ADs. Cross-disorder meta-analyses in each factor revealed genome-wide significant loci that are pleiotropic across multiple ADs. Overall, our analyses confirm the association of different factors with genetic risk for ADs and reveal novel observations that warrant further exploration.
