## Supplementary tables for "PheWAS and cross-disorder analyses reveal genetic architecture, pleiotropic loci and phenotypic correlations across 11 autoimmune disorders"

### Sheet: tableS1
Sex	Number of participants	%
Female	178604	0.5398
Male	152237	0.4602
Age at recruitment	Number of participants	%
<=39]	2	<0.001%
[40-44]	32042	0.0968487
[45-49]	41159	0.124405
[50-54]	48684	0.14715
[55-59]	59288	0.179201
[60-64]	83567	0.252586
[65-69]	64467	0.194855
>=70	1632	0.00493281
ICD10 Disease diagnoses	Number of participants	%
Type 1 diabetes	2797	0.00845408
Multiple sclerosis	1353	0.00408952
Myasthenia gravis	240	0.000725413
Ulcerative colitis	3139	0.0094878
Celiac disease	2141	0.00647129
Vitiligo	108	0.000326436
Systemic lupus erythematosus	409	0.00123622
Psoriasis vulgaris	2640	0.00797954
Rheumatoid arthritis	5784	0.0174825
Juvenile rheumatoid arthritis	50	0.000151128

### Sheet: table S3
		HLA included			HLA excluded
Autoimmune Disorder	Phenotype in UK Biobank	β	95% Interval	Pfrd	β	95% Interval	Pfrd
Vitiligo Late Onset	Vitiligo	0.244822	[0.062 — 0.424]	0.142757	0.437635	[0.246 — 0.629]	0.000917982
Vitiligo Early Onset	Vitiligo	0.495621	[0.309 — 0.682]	1.52764e-05	0.534786	[0.347 — 0.723]	2.54961e-06
Psoriasis	Psoriasis vulgaris	0.371333	[0.336 — 0.407]	9.65866e-90	0.00839379	[-0.030 — 0.047]	0.984456
Celiac Disease	Celiac disease	0.651172	[0.618 — 0.684]	<10-300	0.53907	[0.497 — 0.581]	7.1336e-136
Type 1 Diabetes	Type 1 diabetes	0.323569	[0.287 — 0.360]	1.31425e-62	0.220442	[0.183 — 0.258]	3.7764e-28
Systemic Lupus Erythematosus	Systemic lupus erythematosus	0.384449	[0.302 — 0.465]	2.98106e-18	0.370425	[0.275 — 0.465]	1.40943e-11
Rheumatoid Arthritis	Rheumatoid arthritis	0.313381	[0.289 — 0.338]	5.56907e-132	0.195407	[0.170 — 0.221]	1.50767e-48
Multiple Sclerosis	Multiple sclerosis	0.498119	[0.452 — 0.544]	1.48769e-97	0.406303	[0.353 — 0.460]	2.84597e-46
Myasthenia Gravis	Myasthenia gravis	0.18834	[0.061 — 0.317]	0.16788	0.135386	[0.010 — 0.259]	0.898962

### Sheet: table S4
GO.ID	Description	p.Val	Genes
All annotations
GO:0098751	bone cell development	0.00116819	SH2B3,FOXP1,FLI1
GO:0002520	immune system development	0.0105899	SH2B3,TNFRSF11A,FOXP1,CTLA4,ICOS,FLI1
GO:0061515	myeloid cell development	0.0119907	SH2B3,FOXP1,FLI1
GO:0002376	immune system process	0.0354517	UBASH3A,SH2B3,TNFRSF11A,RNASET2,FOXP1,CTLA4,ICOS,FLI1

### Sheet: table S5
SNP	Locus	Nearest genes (<20kb)	P-meta	OR	SE	Top SNP SLE	P-SLE	Top SNP MG	P-MG	Top SNP RA	P-RA	Previous associations (Pubmed IDs)
rs2358994	chr1:114139991-114475350	AP4B1,AP4B1-AS1,BCL2L15,DCLRE1B,HIPK1,LOC101928846,MAGI3,PHTF1,PTPN22,RSBN1	1.65x10-37	1.29	0.02	rs6679677	4.55x10-13	-	1.58x10-3	rs2476601	1.60x10-149
rs4936444	chr11:118610957-118743772	CXCR5,DDX6	1.14x10-26	0.86	0.01	-	4.31x10-4	-	1.96x10-2	rs4938573	8.40x10-15
rs3087243	chr2:204717713-204738919	CTLA4	3.88x10-24	0.88	0.01	-	8.97x10-3	-	1.49x10-5	rs3087243	9.20x10-20
rs2304256	chr19:10475652-10475652	TYK2	1.28x10-23	0.87	0.01	rs34536443	2.03x10-11	-	6.15x10-2	rs2304256	1.00x10-10
rs12912487	chr15:70006236-70032794		1.63x10-22	0.83	0.02	-	3.29x10-3	-	4.92x10-2	rs11854060	2.80x10-14
rs7902719	chr10:63789018-63819903	ARID5B	4.37x10-17	1.14	0.02	rs7899626	4.19x10-8	-	8.05x10-5	rs12764378	1.90x10-13
rs7170151	chr15:38828140-38847359	RASGRP1	1.35x10-15	1.13	0.02	-	2.72x10-3	-	2.45x10-3	rs8032939	2.40x10-12
rs2288786	chr5:102600754-102681381	C5orf30	4.79x10-14	0.91	0.01	-	6.92x10-3	-	1.01x10-1	rs2288786	8.40x10-10
rs10774625	chr12:111884608-111910219	ATXN2,SH2B3	5.32x10-14	1.1	0.01	rs597808	3.51x10-8	-	2.50x10-3	-	1.40x10-6
rs2233287	chr5:150434894-150440097	TNIP1	1.05x10-13	1.18	0.02	rs6889239	2.19x10-18	-	1.70x10-3	-	1.60x10-5
rs6716985	chr2:191552398-191552398	NAB1	8.22x10-12	0.9	0.02	rs2293765	3.61x10-19	-	2.82x10-2	-	4.80x10-4
rs10088218	chr8:129543949-129577486	LINC00824	2.31x10-11	0.89	0.02	-	2.64x10-3	-	7.65x10-2	-	7.60x10-7	RA: 24390342 (transethnic meta-analysis) SLE: 33272962 (EA), 33536424 (transethnic)
rs907092	chr17:37510402-38062196	CDK12,ERBB2,FBXL20,GRB7,GSDMB,IKZF3,MED1,MIEN1,MIR4728,NEUROD2,ORMDL3,PGAP3,PNMT,PPP1R1B,STARD3,TCAP,ZPBP2	1.06x10-10	1.09	0.01	rs143123127	2.23x10-8	-	2.89x10-2	rs2872507	3.70x10-9
rs28625842	chr1:38272660-38367404	C1orf122,INPP5B,MANEAL,MTF1,YRDC	3.38x10-10	0.9	0.02	-	9.61x10-5	-	5.21x10-2	rs28411352	5.20x10-9
rs4915314	chr1:198656242-198656242	PTPRC	3.00x10-9	0.9	0.02	-	2.11x10-2	-	5.97x10-2	-	2.70x10-5	SLE: 27399966 (transethnic meta-analysis), 33272962 (EA)
rs6905911	chr6:167521624-167521624	CCR6	5.64x10-9	1.09	0.01	-	5.02x10-2	-	8.42x10-2	rs3093024	2.50x10-14
rs11209050	chr1:67791736-67791736	IL12RB2	2.65x10-8	1.11	0.02	-	1.75x10-5	-	3.53x10-2	-	8.80x10-5	SLE:28714469 (transethnic EA-AA-HA), 33536424 (transethnic EA-EUR) RA:32868391 (tranethnic EA-EUR)

### Sheet: table S6
GO.ID	Description	p.Val	Genes
All annotations
GO:0048534	hematopoietic or lymphoid organ development	0.00109214	HIPK1 PTPN22 CXCR5 CTLA4 RASGRP1 SH2B3 ERBB2 IKZF3 MED1 PTPRC CCR6
GO:0043405	regulation of MAP kinase activity	0.00171703	PTPN22 RASGRP1 SH2B3 CDK12 ERBB2 PTPRC
GO:0002520	immune system development	0.00198292	HIPK1 PTPN22 CXCR5 CTLA4 RASGRP1 SH2B3 ERBB2 IKZF3 MED1 PTPRC CCR6
GO:1903131	mononuclear cell differentiation	0.0020352	PTPN22 CTLA4 RASGRP1 ERBB2 IKZF3 MED1 PTPRC CCR6
GO:0019221	cytokine-mediated signaling pathway	0.00482628	HIPK1 CXCR5 TYK2 SH2B3 MED1 PTPRC CCR6 IL12RB2
GO:1904155	DN2 thymocyte differentiation	0.00577835	PTPRC CCR6
GO:0030097	hemopoiesis	0.00627859	HIPK1 PTPN22 CTLA4 RASGRP1 SH2B3 ERBB2 IKZF3 MED1 PTPRC CCR6
GO:0071900	regulation of protein serine/threonine kinase activity	0.0069766	PTPN22 RASGRP1 SH2B3 CDK12 ERBB2 PPP1R1B PTPRC
GO:0018108	peptidyl-tyrosine phosphorylation	0.00834333	HIPK1 PTPN22 TYK2 SH2B3 ERBB2 PTPRC IL12RB2
GO:0018212	peptidyl-tyrosine modification	0.00879442	HIPK1 PTPN22 TYK2 SH2B3 ERBB2 PTPRC IL12RB2
GO:0030098	lymphocyte differentiation	0.0113668	PTPN22 CTLA4 RASGRP1 ERBB2 IKZF3 PTPRC CCR6
GO:0002521	leukocyte differentiation	0.0120032	PTPN22 CTLA4 RASGRP1 ERBB2 IKZF3 MED1 PTPRC CCR6
REAC:R-HSA-1306955	GRB7 events in ERBB2 signaling	0.0123595	ERBB2 GRB7
GO:0030217	T cell differentiation	0.0153422	PTPN22 CTLA4 RASGRP1 ERBB2 PTPRC CCR6
GO:0033077	T cell differentiation in thymus	0.0248832	RASGRP1 ERBB2 PTPRC CCR6
GO:0071345	cellular response to cytokine stimulus	0.0274611	HIPK1 CXCR5 TYK2 ARID5B SH2B3 MED1 PTPRC CCR6 IL12RB2
GO:0046651	lymphocyte proliferation	0.027603	PTPN22 CTLA4 RASGRP1 ERBB2 IKZF3 PTPRC
GO:0034063	stress granule assembly	0.0288382	DDX6 ATXN2 GRB7
GO:0032943	mononuclear cell proliferation	0.0297854	PTPN22 CTLA4 RASGRP1 ERBB2 IKZF3 PTPRC
GO:0045619	regulation of lymphocyte differentiation	0.0378763	CTLA4 RASGRP1 ERBB2 IKZF3 PTPRC
GO:0070661	leukocyte proliferation	0.0476192	PTPN22 CTLA4 RASGRP1 ERBB2 IKZF3 PTPRC
GO:0098552	side of membrane	0.0337047	PTPN22 CXCR5 CTLA4 MIEN1 PTPRC CCR6 IL12RB2
Excluding Electronic GO annotations (IEA)
GO:1904155	DN2 thymocyte differentiation	0.00813141	PTPRC CCR6
REAC:R-HSA-1306955	GRB7 events in ERBB2 signaling	0.0123595	ERBB2 GRB7
GO:0043405	regulation of MAP kinase activity	0.033963	PTPN22 RASGRP1 SH2B3 CDK12 ERBB2
GO:0034063	stress granule assembly	0.0348228	DDX6 ATXN2 GRB7
GO:0042100	B cell proliferation	0.0430785	CTLA4 RASGRP1 IKZF3 PTPRC
GO:0098552	side of membrane	0.0458863	PTPN22 CXCR5 CTLA4 MIEN1 PTPRC CCR6 IL12RB2

### Sheet: table S7
SNP	Locus	Nearest genes (<20kb)	P-meta	OR	SE	Top SNP T1D	P-T1D	Top SNP MG	P-MG	Top SNP PSC	P-PSC	Previous associations (Pubmed IDs)
rs7090530	chr10:6107007-6110875	IL2RA	1.48x10-23	1.2	0.02	rs12722495	1.27x10-14	-	5.97x10-3	rs4147359	4.06x10-13
rs231811	chr2:204713891-204713891	CTLA4	3.28x10-21	1.18	0.02	rs3087243	1.81x10-16	-	1.11x10-5	-	2.13x10-4
rs11065961	chr12:112014501-112023067	ATXN2	7.41x10-15	1.17	0.02	rs7137828	1.03x10-24	-	6.88x10-4	-	6.42x10-5
rs11203203	chr21:43836186-43836186	TMPRSS3 UBASH3A	3.39x10-13	1.13	0.017	-	1.56x10-6	-	9.49x10-3	-	7.97x10-7 (rs1893592 in this region 2.19 × 10−12 with the replication data)	T1D:25751624, 18840781, 19430480
rs4269168	chr4:10709726-10726520	-	1.79x10-11	1.12	0.02	-	1.30x10-4	-	1.25x10-3	-	1.22x10-6
rs34875178	chr18:67522821-67543688	CD226 DOK6	7.79x10-10	1.11	0.018	-	2.16x10-4	-	1.57x10-2	-	3.42x10-6 (rs1788097 in this region 6.6x10-12)
rs9392504	chr6:412802-412802	IRF4	4.93x10-8	1.1	0.02	-	3.69x10-3	-	1.28x10-4	-	3.96x10-4	T1D: 34012112, 34127860

### Sheet: table S8
GO.ID	Description	p.Val	Genes
All annotations
REAC:R-HSA-8877330	RUNX1 and FOXP3 control the development of regulatory T lymphocytes (Tregs)	0.00142174	IL2RA CTLA4
GO:0050852	T cell receptor signaling pathway	0.0202962	CTLA4 UBASH3A CD226
GO:0002764	immune response-regulating signaling pathway	0.0211961	CTLA4 UBASH3A CD226 IRF4
GO:0045580	regulation of T cell differentiation	0.0228782	IL2RA CTLA4 IRF4
GO:0045619	regulation of lymphocyte differentiation	0.0397043	IL2RA CTLA4 IRF4
GO:0009897	external side of plasma membrane	0.0487656	IL2RA CTLA4 CD226
Excluding Electronic GO annotations (IEA)
REAC:R-HSA-8877330	RUNX1 and FOXP3 control the development of regulatory T lymphocytes (Tregs)	0.00142174	IL2RA CTLA4
GO:0050852	T cell receptor signaling pathway	0.01515	CTLA4 UBASH3A CD226

### Sheet: table S9
SNP	Locus	Nearest genes (<20kb)	P-meta	OR	SE	Top SNP PSC	P-PSC	Top SNP MS	P-MS
rs4147359	chr10:6108439-6108439	IL2RA	4.93x10-16	1.14	0.02	rs4147359	4.06x10-13	-	4.49x10-7
rs12212193	chr6:90996769-90996769	BACH2	1.56x10-8	1.09	0.02	-	4.09x10-3	-	9.95x10-7 (4x10-8 with the replication data)

### Sheet: table S10
GO.ID	Description	p.Val	Genes
GO:0090720	primary adaptive immune response	0.0496063	BACH2
GO:0090721	primary adaptive immune response involving T cells and B cells	0.0496063	BACH2
GO:0005893	interleukin-2 receptor complex	0.0498237	IL2RA
